# Functional analysis enables reclassification of *SCN1A* variants of uncertain significance in epilepsy

**DOI:** 10.64898/2026.11.07.26367252

**Authors:** Keerthi Pilli, Talia J. Allan, Mark F. Bennett, Rebekah V. Harris, Amy L. Schneider, Qianyi Shen, Joanne G. Ma, Michael S. Hildebrand, Elizabeth E. Palmer, Alfred L. George, Samuel F. Berkovic, Jamie I. Vandenberg, Ingrid E. Scheffer, Chai-Ann Ng

**Author notes:** These authors contributed equally to this work (Jamie I. Vandenberg, Ingrid E. Scheffer, Chai-Ann Ng). Correspondence to: Chai-Ann Ng Victor Chang Cardiac Research Institute, 405 Liverpool St, Darlinghurst, NSW 2010, Australia. Correspondence may also be addressed to: Ingrid Scheffer Epilepsy Research Centre, 245 Burgundy Street, Heidelberg, Victoria 3084, Australia. Jamie Vandenberg Victor Chang Cardiac Research Institute, 405 Liverpool St, Darlinghurst, NSW 2010, Australia.

## Abstract

*SCN1A,* the most prominent gene for epilepsy, encodes the pore-forming subunit of the voltage-gated sodium channel, Na_V_1.1. Loss-of-function variants reduce Na_V_1.1 activity in inhibitory neurons leading to hyperexcitability; they are associated with a spectrum of epilepsies, from self-limited phenotypes in genetic epilepsy with febrile seizures plus, to the prototypic developmental and epileptic encephalopathy, Dravet syndrome. Thousands of *SCN1A* missense variants have been identified, but determining pathogenicity using ACMG criteria can be challenging. Currently, 48% of missense *SCN1A* variants in ClinVar are classified as variants of uncertain significance (VUS).

We aimed to provide functional evidence to inform variant classification using a high-throughput automated patch-clamp assay. We validated our assay using 27 true pathogenic *SCN1A* variants and 25 true benign variants. The results show that 17/27 true pathogenic variants from patients with Dravet syndrome showed severe reductions in current density, precluding gating analysis. Of the remaining ten true pathogenic variants, seven showed an increased voltage difference between the midpoints of activation and inactivation (*V*_0.5diff_). Current density and *V*_0.5diff_ were combined within a graded Bayesian framework to derive a functional log-likelihood ratio reflecting the magnitude of loss of function.

We then applied our validated assay to 16 *SCN1A* missense variants detected in an Australian cohort: three likely pathogenic, one likely benign and 12 VUSs. These variants occurred in 31 individuals from 16 families with a broad phenotypic spectrum, including four individuals with Dravet syndrome who carried p.Ser243Phe, p.Met973Val or p.Lys1911Glu. All three variants showed loss of function: p.Ser243Phe had reduced current density, whereas p.Met973Val and p.Lys1911Glu had abnormal *V*_0.5diff_ despite current density within the normal range. Of these 16 variants, ten have combined functional scores consistent with abnormal functional evidence.

Combining our functional evidence with ACMG criteria, our findings changed the classification of eight of 16 variants (50%), with six of 12 VUS reclassified as likely pathogenic and two of three likely pathogenic variants upgraded to pathogenic. We show that calibrated automated patch-clamp assays can provide actionable functional data to enable the interpretation and reclassification of *SCN1A* variants and inform clinical care, allowing therapeutic optimisation and facilitating access to genetic therapies.
