## Supplemental Table 1 for "Functional analysis enables reclassification of *SCN1A* variants of uncertain significance in epilepsy"

### Sheet: Table S1 - True B + P variants
True benign variants
Gene Symbol	RefSeq ID	Ensembl Transcript ID	Genomic Reference	Chr	GRCh38 Change	Coding DNA Change	Protein Change	gnomAD v4.1 allele count	gnomAD v4.1 allele freq	gnomAD v4.1 homozygotes	gnomAD v4.1 Grpmax Filtering AF 95% conf	gnomAD v4 link	CADD	REVEL	SpliceAI	ClinVar Classification (same AA)	ACMG Criteria	Final Classification
SCN1A	NM_001165963.4	ENST00000674923.1	NC_000002.12	2	g.166036278C>T	c.3199G>A	p.Ala1067Thr	1138442	0.7058	404559	0.8874	https://gnomad.broadinstitute.org/variant/2-166036278-C-T?dataset=gnomad_r4	2.395	0.272	0	Benign	BA1_StandAlone, BS1_Strong, BP4_Supporting	Benign
SCN1A	NM_001165963.4	ENST00000674923.1	NC_000002.12	2	g.165991411A>G	c.5864T>C	p.Ile1955Thr	2422	0.0015008	36	0.02843	https://gnomad.broadinstitute.org/variant/2-165991411-A-G?dataset=gnomad_r4	18.35	0.326	0	Benign/Likely_benign	BA1_StandAlone, BS1_Strong	Benign
SCN1A	NM_001165963.4	ENST00000674923.1	NC_000002.12	2	g.166043901C>T	c.1811G>A	p.Arg604His	1987	0.001231	10	0.005113	https://gnomad.broadinstitute.org/variant/2-166043901-C-T?dataset=gnomad_r4	25.4	0.706	0	Benign/Likely_benign	PM5_Supporting, PP3_Supporting, BA1_StandAlone, BS1_Strong	Benign
SCN1A	NM_001165963.4	ENST00000674923.1	NC_000002.12	2	g.166073554G>A	c.68C>T	p.Ala23Val	397	0.00024596	0	0.004238	https://gnomad.broadinstitute.org/variant/2-166073554-G-A?dataset=gnomad_r4	26.2	0.65	0	Benign/Likely_benign	PP3_Supporting, BA1_StandAlone, BS1_Strong	Benign
SCN1A	NM_001165963.4	ENST00000674923.1	NC_000002.12	2	g.165992420T>C	c.4855A>G	p.Met1619Val	418	0.00025909	7	0.004005	https://gnomad.broadinstitute.org/variant/2-165992420-T-C?dataset=gnomad_r4	21.8	0.655	0	Benign	PP3_Supporting, BA1_StandAlone, BS1_Strong	Benign
SCN1A	NM_001165963.4	ENST00000674923.1	NC_000002.12	2	g.165991493G>C	c.5782C>G	p.Arg1928Gly	2468	0.0015293	4	0.003871	https://gnomad.broadinstitute.org/variant/2-165991493-G-C?dataset=gnomad_r4	24	0.7	0	Benign/Likely_benign	PP3_Supporting, BA1_StandAlone, BS1_Strong	Benign
SCN1A	NM_001165963.4	ENST00000674923.1	NC_000002.12	2	g.165998121T>C	c.4393A>G	p.Ile1465Val	331	0.00020611	0	0.003839	https://gnomad.broadinstitute.org/variant/2-165998121-T-C?dataset=gnomad_r4	23.4	0.443	0	Benign	PM5_Moderate, BA1_StandAlone, BS1_Strong	Benign
SCN1A	NM_001165963.4	ENST00000674923.1	NC_000002.12	2	g.165994275G>A	c.4723C>T	p.Arg1575Cys	262	0.00016241	0	0.003162	https://gnomad.broadinstitute.org/variant/2-165994275-G-A?dataset=gnomad_r4	24.5	0.544	0	Conflicting_classifications_of_pathogenicity	BS1_Strong	Likely Benign
SCN1A	NM_001165963.4	ENST00000674923.1	NC_000002.12	2	g.166036376A>G	c.3101T>C	p.Ile1034Thr	229	0.00014299	1	0.002597	https://gnomad.broadinstitute.org/variant/2-166036376-A-G?dataset=gnomad_r4	24.1	0.666	0	Benign/Likely_benign	PP3_Supporting, BS1_Strong	Likely Benign
SCN1A	NM_001165963.4	ENST00000674923.1	NC_000002.12	2	g.165991324G>T	c.5951C>A	p.Pro1984His	187	0.0001159	0	0.002066	https://gnomad.broadinstitute.org/variant/2-165991324-G-T?dataset=gnomad_r4	25	0.801	0	Conflicting_classifications_of_pathogenicity	PP3_Moderate, BS1_Strong	Likely Benign
SCN1A	NM_001165963.4	ENST00000674923.1	NC_000002.12	2	g.166015636G>C	c.3521C>G	p.Thr1174Ser	2633	0.0016326	11	0.001837	https://gnomad.broadinstitute.org/variant/2-166015636-G-C?dataset=gnomad_r4	21.3	0.403	0	Conflicting_classifications_of_pathogenicity	BA1_StandAlone, BS1_Strong	Benign
SCN1A	NM_001165963.4	ENST00000674923.1	NC_000002.12	2	g.166015676C>T	c.3481G>A	p.Ala1161Thr	355	0.00022013	3	0.001586	https://gnomad.broadinstitute.org/variant/2-166015676-C-T?dataset=gnomad_r4	21.2	0.175	0	Conflicting_classifications_of_pathogenicity	BA1_StandAlone, BS1_Strong, BP4_Moderate	Benign
SCN1A	NM_001165963.4	ENST00000674923.1	NC_000002.12	2	g.166045080C>T	c.1625G>A	p.Arg542Gln	2449	0.0015172	7	0.001276	https://gnomad.broadinstitute.org/variant/2-166045080-C-T?dataset=gnomad_r4	22.9	0.307	0	Conflicting_classifications_of_pathogenicity	PM5_Moderate, BA1_StandAlone, BS1_Strong	Benign
SCN1A	NM_001165963.4	ENST00000674923.1	NC_000002.12	2	g.165991707C>T	c.5568G>A	p.Met1856Ile	117	7.2496e-05	0	0.001183	https://gnomad.broadinstitute.org/variant/2-165991707-C-T?dataset=gnomad_r4	24.2	0.655	0	Conflicting_classifications_of_pathogenicity	PM5_Strong, PP3_Supporting, BS1_Strong	Likely Benign
SCN1A	NM_001165963.4	ENST00000674923.1	NC_000002.12	2	g.166009797T>A	c.3924A>T	p.Glu1308Asp	1369	0.00085164	0	0.001011	https://gnomad.broadinstitute.org/variant/2-166009797-T-A?dataset=gnomad_r4	22.8	0.499	0.01	Conflicting_classifications_of_pathogenicity	BA1_StandAlone, BS1_Strong	Benign
SCN1A	NM_001165963.4	ENST00000674923.1	NC_000002.12	2	g.165994274C>T	c.4724G>A	p.Arg1575His	89	5.5177e-05	0	0.0007692	https://gnomad.broadinstitute.org/variant/2-165994274-C-T?dataset=gnomad_r4	23.7	0.407	0	Conflicting_classifications_of_pathogenicity	BS1_Strong	Likely Benign
SCN1A	NM_001165963.4	ENST00000674923.1	NC_000002.12	2	g.166045206C>T	c.1499G>A	p.Arg500Gln	56	3.4695e-05	0	0.0006336	https://gnomad.broadinstitute.org/variant/2-166045206-C-T?dataset=gnomad_r4	25.5	0.413	0	Conflicting_classifications_of_pathogenicity	BS1_Strong	Likely Benign
SCN1A	NM_001165963.4	ENST00000674923.1	NC_000002.12	2	g.165991594A>G	c.5681T>C	p.Met1894Thr	76	4.709e-05	1	0.0006131	https://gnomad.broadinstitute.org/variant/2-165991594-A-G?dataset=gnomad_r4	24	0.89	0	Conflicting_classifications_of_pathogenicity	PP3_Moderate, BS1_Strong	Likely Benign
SCN1A	NM_001165963.4	ENST00000674923.1	NC_000002.12	2	g.166009790C>T	c.3931G>A	p.Ala1311Thr	60	3.7326e-05	2	0.000526	https://gnomad.broadinstitute.org/variant/2-166009790-C-T?dataset=gnomad_r4	25.5	0.809	0	Likely_benign	PP3_Moderate, BS1_Strong	Likely Benign
SCN1A	NM_001165963.4	ENST00000674923.1	NC_000002.12	2	g.166009822G>A	c.3899C>T	p.Thr1300Ile	160	9.9575e-05	1	0.0004193	https://gnomad.broadinstitute.org/variant/2-166009822-G-A?dataset=gnomad_r4	23.5	0.421	0	Conflicting_classifications_of_pathogenicity	PM5_Strong, BS1_Strong	Likely Benign
SCN1A	NM_001165963.4	ENST00000674923.1	NC_000002.12	2	g.166043922G>T	c.1790C>A	p.Thr597Asn	58	3.5932e-05	0	0.0004015	https://gnomad.broadinstitute.org/variant/2-166043922-G-T?dataset=gnomad_r4	24.1	0.564	0	Conflicting_classifications_of_pathogenicity	BS1_Strong	Likely Benign
SCN1A	NM_001165963.4	ENST00000674923.1	NC_000002.12	2	g.166037952C>T	c.2770G>A	p.Ala924Thr	273	0.00016913	0	0.0001968	https://gnomad.broadinstitute.org/variant/2-166037952-C-T?dataset=gnomad_r4	14.9	0.274	0.01	Likely_benign	BS1_Strong, BP4_Supporting	Likely Benign
SCN1A	NM_001165963.4	ENST00000674923.1	NC_000002.12	2	g.166036357C>A	c.3120G>T	p.Arg1040Ser	70	4.3514e-05	0	4.435e-05	https://gnomad.broadinstitute.org/variant/2-166036357-C-A?dataset=gnomad_r4	16.93	0.284	0	Conflicting_classifications_of_pathogenicity	BS1_Strong, BP4_Supporting	Likely Benign
SCN1A	NM_001165963.4	ENST00000674923.1	NC_000002.12	2	g.166045220C>A	c.1485G>T	p.Lys495Asn	85	5.2664e-05	0	3.748e-05	https://gnomad.broadinstitute.org/variant/2-166045220-C-A?dataset=gnomad_r4	21.4	0.381	0	Uncertain_significance	BS1_Strong	Likely Benign
SCN1A	NM_001165963.4	ENST00000674923.1	NC_000002.12	2	g.165991287T>G	c.5988A>C	p.Lys1996Asn	50	3.0989e-05	0	3.26e-05	https://gnomad.broadinstitute.org/variant/2-165991287-T-G?dataset=gnomad_r4	20.9	0.236	0	Conflicting_classifications_of_pathogenicity	BS1_Strong, BP4_Supporting	Likely Benign
True pathogenic variants
Gene Symbol	RefSeq ID	Ensembl Transcript ID	Genomic Reference	Chr	GRCh38 Change	Coding DNA Change	Protein Change	gnomAD v4.1 allele count	gnomAD v4.1 allele freq	gnomAD v4.1 homozygotes	gnomAD v4.1 Grpmax Filtering AF 95% conf	gnomAD v4 link	CADD	REVEL	SpliceAI	ClinVar Classification (same AA)	ACMG Criteria	Final Classification
SCN1A	NM_001165963.4	ENST00000674923.1	NC_000002.12	2	g.166058651C>T	c.302G>A	p.Arg101Gln	0	0	0	0	https://gnomad.broadinstitute.org/variant/2-166058651-C-T?dataset=gnomad_r4	29.1	0.936	0.1	Pathogenic	PS1_Strong, PM2_Supporting, PM5_Moderate, PM6_Supporting, PP3_Moderate	Pathogenic
SCN1A	NM_001165963.4	ENST00000674923.1	NC_000002.12	2	g.166058652G>A	c.301C>T	p.Arg101Trp	0	0	0	0	https://gnomad.broadinstitute.org/variant/2-166058652-G-A?dataset=gnomad_r4	33	0.95	0.12	Pathogenic/Likely_pathogenic	PS1_Moderate, PM2_Supporting, PM5_Strong, PM6_Supporting, PP3_Moderate	Pathogenic
SCN1A	NM_001165963.4	ENST00000674923.1	NC_000002.12	2	g.166054660C>T	c.580G>A	p.Asp194Asn	0	0	0	0	https://gnomad.broadinstitute.org/variant/2-166054660-C-T?dataset=gnomad_r4	29.4	0.918	0.02	Pathogenic/Likely_pathogenic	PS1_Moderate, PM2_Supporting, PM5_Moderate, PM6_Supporting, PP3_Moderate	Pathogenic
SCN1A	NM_001165963.4	ENST00000674923.1	NC_000002.12	2	g.166052866A>C	c.680T>G	p.Ile227Ser	0	0	0	0	https://gnomad.broadinstitute.org/variant/2-166052866-A-C?dataset=gnomad_r4	27.7	0.976	0.07	Pathogenic	PS1_Strong, PM1_Moderate, PM2_Supporting, PM5_Supporting, PM6_Supporting, PP3_Moderate	Pathogenic
SCN1A	NM_001165963.4	ENST00000674923.1	NC_000002.12	2	g.166046969C>T	c.1178G>A	p.Arg393His	0	0	0	0	https://gnomad.broadinstitute.org/variant/2-166046969-C-T?dataset=gnomad_r4	28.5	0.953	0	Pathogenic/Likely_pathogenic	PS1_Moderate, PM2_Supporting, PM5_Strong, PM6_Supporting, PP3_Moderate	Pathogenic
SCN1A	NM_001165963.4	ENST00000674923.1	NC_000002.12	2	g.166037930C>T	c.2792G>A	p.Arg931His	0	0	0	0	https://gnomad.broadinstitute.org/variant/2-166037930-C-T?dataset=gnomad_r4	27.4	0.966	0.01	Pathogenic	PS1_Strong, PM1_Moderate, PM2_Supporting, PM5_Moderate, PM6_Supporting, PP3_Moderate	Pathogenic
SCN1A	NM_001165963.4	ENST00000674923.1	NC_000002.12	2	g.166037886G>A	c.2836C>T	p.Arg946Cys	0	0	0	0	https://gnomad.broadinstitute.org/variant/2-166037886-G-A?dataset=gnomad_r4	33	0.977	0.01	Pathogenic	PS1_Strong, PM2_Supporting, PM5_Moderate, PM6_Supporting, PP3_Moderate	Pathogenic
SCN1A	NM_001165963.4	ENST00000674923.1	NC_000002.12	2	g.166037885C>T	c.2837G>A	p.Arg946His	0	0	0	0	https://gnomad.broadinstitute.org/variant/2-166037885-C-T?dataset=gnomad_r4	32	0.987	0	Pathogenic/Likely_pathogenic	PS1_Moderate, PM2_Supporting, PM5_Strong, PM6_Supporting, PP3_Moderate	Pathogenic
SCN1A	NM_001165963.4	ENST00000674923.1	NC_000002.12	2	g.166002588C>T	c.4168G>A	p.Val1390Met	0	0	0	0	https://gnomad.broadinstitute.org/variant/2-166002588-C-T?dataset=gnomad_r4	24.5	0.743	0.04	Pathogenic/Likely_pathogenic	PS1_Moderate, PM2_Supporting, PM5_Strong, PM6_Supporting, PP3_Supporting	Pathogenic
SCN1A	NM_001165963.4	ENST00000674923.1	NC_000002.12	2	g.165991928C>T	c.5347G>A	p.Ala1783Thr	0	0	0	0	https://gnomad.broadinstitute.org/variant/2-165991928-C-T?dataset=gnomad_r4	27.4	0.947	0	Pathogenic	PS1_Strong, PM1_Moderate, PM2_Supporting, PM5_Moderate, PM6_Supporting, PP3_Moderate	Pathogenic
SCN1A	NM_001165963.4	ENST00000674923.1	NC_000002.12	2	g.165991927G>A	c.5348C>T	p.Ala1783Val	0	0	0	0	https://gnomad.broadinstitute.org/variant/2-165991927-G-A?dataset=gnomad_r4	28.3	0.961	0	Pathogenic	PS1_Strong, PM1_Moderate, PM2_Supporting, PM5_Moderate, PM6_Supporting, PP3_Moderate	Pathogenic
SCN1A	NM_001165963.4	ENST00000674923.1	NC_000002.12	2	g.166073371T>C	c.251A>G	p.Tyr84Cys	0	0	0	0	https://gnomad.broadinstitute.org/variant/2-166073371-T-C?dataset=gnomad_r4	26.6	0.855	0	Pathogenic/Likely_pathogenic	PS1_Moderate, PM2_Supporting, PM5_Moderate, PM6_Supporting, PP3_Moderate	Likely Pathogenic
SCN1A	NM_001165963.4	ENST00000674923.1	NC_000002.12	2	g.166054717C>T	c.523G>A	p.Ala175Thr	0	0	0	0	https://gnomad.broadinstitute.org/variant/2-166054717-C-T?dataset=gnomad_r4	26.4	0.96	0.03	Pathogenic	PS1_Strong, PM2_Supporting, PM5_Moderate, PM6_Supporting, PP3_Moderate	Likely Pathogenic
SCN1A	NM_001165963.4	ENST00000674923.1	NC_000002.12	2	g.166054735A>G	c.505T>C	p.Ser169Pro	0	0	0	0	https://gnomad.broadinstitute.org/variant/2-166054735-A-G?dataset=gnomad_r4	27.5	0.955	0	Likely_pathogenic	PS1_Moderate, PM2_Supporting, PM5_Moderate, PM6_Supporting, PP3_Moderate	Likely Pathogenic
SCN1A	NM_001165963.4	ENST00000674923.1	NC_000002.12	2	g.166046969C>G	c.1178G>C	p.Arg393Pro	0	0	0	0	https://gnomad.broadinstitute.org/variant/2-166046969-C-G?dataset=gnomad_r4	28	0.964	0	Pathogenic	PS1_Strong, PM2_Supporting, PM5_Strong, PM6_Supporting, PP3_Moderate	Likely Pathogenic
SCN1A	NM_001165963.4	ENST00000674923.1	NC_000002.12	2	g.166037926C>G	c.2796G>C	p.Trp932Cys	0	0	0	0	https://gnomad.broadinstitute.org/variant/2-166037926-C-G?dataset=gnomad_r4	27.5	0.918	0	Likely_pathogenic;Likely_pathogenic	PS1_Moderate, PM1_Moderate, PM2_Supporting, PM5_Moderate, PM6_Supporting, PP3_Moderate	Pathogenic
SCN1A	NM_001165963.4	ENST00000674923.1	NC_000002.12	2	g.166037873C>T	c.2849G>A	p.Gly950Glu	0	0	0	0	https://gnomad.broadinstitute.org/variant/2-166037873-C-T?dataset=gnomad_r4	27.5	0.98	0.01	Pathogenic	PS1_Strong, PM2_Supporting, PM5_Supporting, PM6_Supporting, PP3_Moderate	Likely Pathogenic
SCN1A	NM_001165963.4	ENST00000674923.1	NC_000002.12	2	g.166037843A>C	c.2879T>G	p.Met960Arg	0	0	0	0	https://gnomad.broadinstitute.org/variant/2-166037843-A-C?dataset=gnomad_r4	27	0.956	0.11	Pathogenic	PS1_Strong, PM2_Supporting, PM5_Moderate, PM6_Supporting, PP3_Moderate	Likely Pathogenic
SCN1A	NM_001165963.4	ENST00000674923.1	NC_000002.12	2	g.166002729C>G	c.4027G>C	p.Ala1343Pro	0	0	0	0	https://gnomad.broadinstitute.org/variant/2-166002729-C-G?dataset=gnomad_r4	28.4	0.971	0	Pathogenic	PS1_Strong, PM1_Moderate, PM2_Supporting, PM5_Moderate, PM6_Supporting, PP3_Moderate	Likely Pathogenic
SCN1A	NM_001165963.4	ENST00000674923.1	NC_000002.12	2	g.166002570A>C	c.4186T>G	p.Cys1396Gly	0	0	0	0	https://gnomad.broadinstitute.org/variant/2-166002570-A-C?dataset=gnomad_r4	26.3	0.955	0.08	Pathogenic	PS1_Strong, PM2_Supporting, PM5_Strong, PM6_Supporting, PP3_Moderate	Likely Pathogenic
SCN1A	NM_001165963.4	ENST00000674923.1	NC_000002.12	2	g.165999740C>G	c.4321G>C	p.Ala1441Pro	0	0	0	0	https://gnomad.broadinstitute.org/variant/2-165999740-C-G?dataset=gnomad_r4	26.6	0.961	0	Likely_pathogenic	PS1_Moderate, PM2_Supporting, PM5_Supporting, PM6_Supporting, PP3_Moderate	Likely Pathogenic
SCN1A	NM_001165963.4	ENST00000674923.1	NC_000002.12	2	g.166002473A>T	c.4283T>A	p.Val1428Asp	0	0	0	0	https://gnomad.broadinstitute.org/variant/2-166002473-A-T?dataset=gnomad_r4	32	0.972	0.09	Pathogenic	PS1_Strong, PM2_Supporting, PM5_Strong, PM6_Supporting, PP3_Moderate	Likely Pathogenic
SCN1A	NM_001165963.4	ENST00000674923.1	NC_000002.12	2	g.165998061T>C	c.4453A>G	p.Asn1485Asp	0	0	0	0	https://gnomad.broadinstitute.org/variant/2-165998061-T-C?dataset=gnomad_r4	26.5	0.941	0.03	Pathogenic	PS1_Strong, PM1_Moderate, PM2_Supporting, PM5_Supporting, PM6_Supporting, PP3_Moderate	Likely Pathogenic
SCN1A	NM_001165963.4	ENST00000674923.1	NC_000002.12	2	g.165992305C>T	c.4970G>A	p.Arg1657His	0	0	0	0	https://gnomad.broadinstitute.org/variant/2-165992305-C-T?dataset=gnomad_r4	29.5	0.981	0	Pathogenic/Likely_pathogenic	PS1_Moderate, PM1_Moderate, PM2_Supporting, PM5_Strong, PM6_Supporting, PP3_Moderate	Pathogenic
SCN1A	NM_001165963.4	ENST00000674923.1	NC_000002.12	2	g.165992278G>A	c.4997C>T	p.Ser1666Phe	0	0	0	0	https://gnomad.broadinstitute.org/variant/2-165992278-G-A?dataset=gnomad_r4	27.5	0.972	0	Pathogenic/Likely_pathogenic	PS1_Moderate, PM1_Moderate, PM2_Supporting, PM5_Moderate, PM6_Supporting, PP3_Moderate	Pathogenic
SCN1A	NM_001165963.4	ENST00000674923.1	NC_000002.12	2	g.165992030C>T	c.5245G>A	p.Gly1749Arg	0	0	0	0	https://gnomad.broadinstitute.org/variant/2-165992030-C-T?dataset=gnomad_r4	25.3	0.961	0.03	Pathogenic/Likely_pathogenic	PS1_Moderate, PM2_Supporting, PM6_Supporting, PP3_Moderate	Likely Pathogenic
SCN1A	NM_001165963.4	ENST00000674923.1	NC_000002.12	2	g.165991936A>G	c.5339T>C	p.Met1780Thr	0	0	0	0	https://gnomad.broadinstitute.org/variant/2-165991936-A-G?dataset=gnomad_r4	26.6	0.993	0.01	Pathogenic	PS1_Strong, PM1_Moderate, PM2_Supporting, PM5_Supporting, PM6_Supporting, PP3_Moderate	Likely Pathogenic
