## Supplemental Table 4 for "Functional analysis enables reclassification of *SCN1A* variants of uncertain significance in epilepsy"

### Sheet: Table S4 - Patch Clamp summary
	Current density			V0.5a			V0.5i			V0.5diff
Variant	Mean	SD	Z-score	Mean	SD	Z-score	Mean	SD	Z-score	Mean	SD	Z-score
WT	1	0.2969	0.787277	-23.4313	4.4757	1.29508	-48.6348	5.141	1.37085	25.5154	3.7911	-0.0280417		Functionally normal range
Ala23Val	1.0484	0.2485	1.18578	-24.519	3.7331	0.728777	-49.2492	4.0517	1.01564	25.5136	3.8652	-0.0302882			CD -70mV	V0.5a	V0.5i	V0.5diff
Lys495Asn	0.757	0.2278	-1.21345	-24.6184	4.5592	0.677025	-49.8084	4.1872	0.69234	25.532	4.8887	-0.00732484		Mean (WT + benigns)	0.904381	-25.9188	-51.0059	25.5379
Arg500Gln	0.9602	0.3062	0.459585	-23.6403	4.1991	1.18627	-48.6243	3.7182	1.37692	25.8216	5.0331	0.354098		SD (WT + benigns)	0.121456	1.92069	1.72966	0.801278
Arg542Gln	1.0361	0.2523	1.0845	-27.7998	4.3727	-0.97936	-50.8824	5.8611	0.0714101	23.9521	3.1557	-1.97905		Mean + 2 SD	1.14729	-22.0774	-47.5466	27.1404
Thr597Asn	0.8911	0.262	-0.109347	-22.9644	4.7175	1.53817	-48.3079	3.9862	1.55985	26.4285	3.504	1.11151		Mean - 2 SD	0.661469	-29.7601	-54.4652	23.9353
Arg604His	0.8908	0.3772	-0.111817	-25.8073	3.8598	0.0580281	-51.3218	4.7095	-0.182628	25.5765	3.3377	0.0482114		Mean - 4 SD	0.418558
Ala924Thr	0.8469	0.2893	-0.473265	-27.4251	3.8643	-0.784274	-52.7168	4.5805	-0.989144	25.9716	4.0422	0.541299
Ile1034Thr	1.0604	0.2856	1.28458	-26.1528	7.1988	-0.121855	-53.5148	7.3869	-1.45051	27.0921	3.5868	1.93969		True benign variants
Arg1040Ser	1.0372	0.4079	1.09356	-28.6586	4.6534	-1.42649	-53.4006	3.961	-1.38448	25.3026	2.5879	-0.293617		True pathogenic variants
Ala1067Thr	0.7724	0.2891	-1.08666	-25.4206	3.6895	0.259362	-50.7149	3.7367	0.16825	24.8299	3.5094	-0.88355		Variants detected in families with epilepsy
Ala1161Thr	0.8809	0.2829	-0.193328	-23.261	4.6671	1.38375	-50.3924	3.062	0.354702	27.2144	4.3084	2.09232
Thr1174Ser	0.9193	0.3697	0.122837	-25.3779	4.9167	0.281594	-50.6395	3.3752	0.211842	26.0093	5.8468	0.588349
Thr1300Ile	0.8768	0.2639	-0.227085	-27.4452	4.083	-0.794739	-52.4791	4.7557	-0.851718	24.2759	3.201	-1.57495
Glu1308Asp	0.7585	0.2104	-1.2011	-22.962	3.3062	1.53942	-48.9757	2.8609	1.17376	25.7795	2.3699	0.301557
Ala1311Thr	0.8202	0.2858	-0.693099	-28.0997	6.8476	-1.1355	-52.995	3.9679	-1.14998	25.6888	6.3781	0.188363
Ile1465Val	0.7528	0.2735	-1.24803	-28.2442	5.5645	-1.21074	-54.8885	8.2523	-2.24471	26.3203	4.48	0.976478
Arg1575Cys	0.6131	0.2141	-2.39825	-24.4602	4.6502	0.759391	-50.0652	3.8511	0.543872	25.1242	3.9457	-0.516262
Arg1575His	0.8107	0.3306	-0.771317	-25.7872	3.5799	0.0684931	-50.6571	4.3523	0.201667	25.1608	3.6609	-0.470585
Met1619Val	1.0837	0.3431	1.47642	-26.9118	5.2931	-0.517026	-50.9372	5.4077	0.0397276	24.1715	4.473	-1.70524
Met1856Ile	0.8682	0.2585	-0.297893	-25.328	6.9733	0.307574	-49.6743	6.8385	0.76987	25.5279	3.8668	-0.0124417
Met1894Thr	0.8894	0.3806	-0.123344	-26.5815	5.6719	-0.345056	-51.0253	4.6521	-0.0112072	25.2483	4.4914	-0.361384
Arg1928Gly	0.8623	0.3216	-0.34647	-27.5108	4.244	-0.828893	-52.5766	6.962	-0.908087	24.6462	4.2536	-1.11281
Ile1955Thr	1.0753	0.3962	1.40726	-29.9898	4.9941	-2.11958	-52.9563	5.6813	-1.12761	25.4781	3.1017	-0.0745924
Pro1984His	0.9577	0.296	0.439002	-24.4885	4.7535	0.744657	-49.7198	6.007	0.743564	26.5549	4.4048	1.26926
Lys1996Asn	1.0445	0.3216	1.15367	-27.0022	6.5542	-0.564093	-50.9959	8.0145	0.00579037	25.2486	3.4173	-0.36101
Tyr84Cys	0.2399	0.0893	-5.47097	N/A			N/A			N/A
Arg101Trp	0.1199	0.049	-6.45899	N/A			N/A			N/A
Arg101Gln	0.1337	0.0452	-6.34537	N/A			N/A			N/A
Ser169Pro	0.6332	0.2274	-2.23275	-22.0822	4.2767	1.99749	-48.6041	2.6848	1.3886	26.7245	3.2996	1.48092
Ala175Thr	0.5911	0.2334	-2.57938	-22.5333	3.4446	1.76262	-49.7254	4.9668	0.740327	26.8865	3.241	1.6831
Asp194Asn	0.4929	0.2119	-3.38791	-25.8298	4.5154	0.0463135	-60.2363	5.7473	-5.33652	35.1873	4.2309	12.0425
Ile227Ser	0.343	0.1907	-4.6221	N/A			N/A			N/A
Arg393His	0.286	0.1241	-5.09141	N/A			N/A			N/A
Arg393Pro	0.1892	0.086	-5.88841	N/A			N/A			N/A
Arg931His	0.1313	0.0412	-6.36513	N/A			N/A			N/A
Trp932Cys	0.1798	0.0716	-5.9658	N/A			N/A			N/A
Arg946Cys	0.1588	0.0693	-6.13871	N/A			N/A			N/A
Arg946His	0.1274	0.0463	-6.39724	N/A			N/A			N/A
Gly950Glu	0.1437	0.0572	-6.26303	N/A			N/A			N/A
Met960Arg	0.1516	0.0568	-6.19799	N/A			N/A			N/A
Ala1343Pro	0.4296	0.2037	-3.90909	-28.6407	4.5786	-1.41717	-54.1354	4.1999	-1.8093	25.1506	4.2199	-0.483314
Val1390Met	0.1237	0.0495	-6.4277	N/A			N/A			N/A
Cys1396Gly	0.1252	0.0546	-6.41535	N/A			N/A			N/A
Val1428Asp	0.1412	0.0688	-6.28362	N/A			N/A			N/A
Ala1441Pro	0.113	0.0421	-6.5158	N/A			N/A			N/A
Asn1485Asp	0.7526	0.2992	-1.24968	-23.1765	4.6144	1.42775	-59.8866	5.8083	-5.13435	37.0774	4.2052	14.4014
Arg1657His	0.7188	0.3419	-1.52797	-26.5105	5.0577	-0.308091	-58.6408	5.7696	-4.41409	32.4076	4.6732	8.57347
Ser1666Phe	0.1575	0.0668	-6.14941	N/A			N/A			N/A
Gly1749Arg	0.8023	0.2896	-0.840478	-21.8136	4.3257	2.13733	-50.6086	4.4609	0.229707	28.839	4.8033	4.11983
Met1780Thr	0.5912	0.3001	-2.57856	-21.1651	3.9505	2.47497	-56.2799	4.3956	-3.04914	35.9366	3.5356	12.9777
Ala1783Thr	0.6861	0.3266	-1.79721	-29.4542	6.5649	-1.84072	-62.912	7.1088	-6.88347	32.0591	6.7375	8.13854
Ala1783Val	0.7344	0.2767	-1.39953	-18.1983	4.5335	4.01963	-53.7279	4.7188	-1.57371	35.6374	3.561	12.6043
Arg28His	0.9451	0.2807	0.33526	-22.5413	3.9743	1.75846	-48.319	4.3741	1.55343	26.3385	4.0148	0.999192
Cys136Ser	0.8707	0.307	-0.277309	-22.5892	3.8705	1.73352	-49.1322	4.7063	1.08328	26.5035	4.9201	1.20511
Ser243Phe	0.3864	0.1386	-4.26477	-24.7487	3.2681	0.609184	-60.9255	4.131	-5.73498	36.0857	3.5139	13.1638
Val250Ile	0.7997	0.2741	-0.861885	-23.4282	4.5064	1.2967	-47.2356	2.8847	2.1798	23.7763	4.9365	-2.19845
Tyr790Phe	0.932	0.2624	0.227402	-22.5097	3.6477	1.77491	-49.184	3.7039	1.05334	27.2137	4.4787	2.09145
Val906Leu	0.7733	0.2952	-1.07925	-21.3223	5.088	2.39313	-51.4711	4.6932	-0.268945	30.7319	4.7186	6.48218
Met973Val	0.8415	0.2993	-0.517726	-21.5392	3.7474	2.2802	-52.7938	5.1715	-1.03366	32.4815	4.4446	8.66569
Met1019Arg	0.481	0.228	-3.48589	-23.104	4.2364	1.46549	-53.3375	3.4929	-1.348	30.5818	3.5771	6.29486
Trp1204Leu	0.8229	0.3865	-0.670868	-23.5823	5.3849	1.21647	-52.2551	5.1974	-0.722213	30.0598	4.3872	5.6434
Ile1248Thr	0.4213	0.1519	-3.97742	-22.7198	3.111	1.66552	-51.3229	3.6701	-0.183264	29.8961	3.3977	5.4391
Pro1526Leu	0.2115	0.0986	-5.7048	N/A			N/A			N/A
Ser1615Phe	0.4552	0.2177	-3.69831	-24.3602	4.3091	0.811456	-47.9868	3.5312	1.74549	24.3857	4.9571	-1.43791
Ala1685Ser	0.7608	0.3278	-1.18217	-21.5373	3.3717	2.28119	-51.0458	4.338	-0.0230592	29.8636	3.935	5.39854
Arg1886Pro	0.8923	0.3175	-0.0994665	-24.7623	4.0743	0.602104	-52.1704	5.0312	-0.673244	28.0074	4.0621	3.08199
Lys1911Glu	0.7438	0.3529	-1.32213	-24.3013	3.0471	0.842122	-53.4653	4.5323	-1.42189	29.6501	4.3016	5.13209
Lys1913Asn	0.8186	0.3388	-0.706272	-22.2154	4.7559	1.92814	-52.4672	3.6001	-0.844838	30.3808	4.9236	6.04401
