## Supplemental Table 5 for "Functional analysis enables reclassification of *SCN1A* variants of uncertain significance in epilepsy"

### Sheet: Table S5 - Functional Score LLR
Table S5. Combined functional score and calibrated likelihood ratio for all 69 variants
Variant	Group	Combined functional score S	log10 LR	Available Functional evidence
WT	Wild type	26.75	-2.36	No evidence
Ala23Val	True benign	26.03	-2.64	No evidence
Lys495Asn	True benign	30.38	-1.09	No evidence
Arg500Gln	True benign	27.84	-1.96	No evidence
Arg542Gln	True benign	23.66	-3.64	No evidence
Thr597Asn	True benign	29.85	-1.26	No evidence
Arg604His	True benign	28.47	-1.73	No evidence
Ala924Thr	True benign	29.76	-1.29	No evidence
Ile1034Thr	True benign	28.42	-1.75	No evidence
Arg1040Ser	True benign	25.85	-2.71	No evidence
Ala1067Thr	True benign	29.01	-1.55	No evidence
Ala1161Thr	True benign	31.28	-0.79	No evidence
Thr1174Ser	True benign	28.75	-1.63	No evidence
Thr1300Ile	True benign	26.55	-2.43	No evidence
Glu1308Asp	True benign	30.76	-0.96	No evidence
Ala1311Thr	True benign	29.7	-1.31	No evidence
Ile1465Val	True benign	31.73	-0.65	No evidence
Arg1575Cys	True benign	31.85	-0.61	No evidence
Arg1575His	True benign	28.98	-1.56	No evidence
Met1619Val	True benign	23.32	-3.8	No evidence
Met1856Ile	True benign	28.72	-1.64	No evidence
Met1894Thr	True benign	27.95	-1.91	No evidence
Arg1928Gly	True benign	27.37	-2.13	No evidence
Ile1955Thr	True benign	25.57	-2.82	No evidence
Pro1984His	True benign	29.07	-1.53	No evidence
Lys1996Asn	True benign	25.65	-2.79	No evidence
Tyr84Cys	True pathogenic	38.02	1.66	PS3_strong (capped)
Arg101Trp	True pathogenic	39.8	2.43	PS3_strong (capped)
Arg101Gln	True pathogenic	39.6	2.34	PS3_strong (capped)
Ser169Pro	True pathogenic	34.16	0.16	Indeterminate
Ala175Thr	True pathogenic	35.05	0.48	PS3_supporting
Asp194Asn	True pathogenic	50.03	4.71	PS3_strong (capped)
Ile227Ser	True pathogenic	36.49	1.04	PS3_moderate
Arg393His	True pathogenic	37.34	1.38	PS3_strong (capped)
Arg393Pro	True pathogenic	38.77	1.98	PS3_strong (capped)
Arg931His	True pathogenic	39.63	2.35	PS3_strong (capped)
Trp932Cys	True pathogenic	38.91	2.04	PS3_strong (capped)
Arg946Cys	True pathogenic	39.22	2.18	PS3_strong (capped)
Arg946His	True pathogenic	39.69	2.38	PS3_strong (capped)
Gly950Glu	True pathogenic	39.45	2.27	PS3_strong (capped)
Met960Arg	True pathogenic	39.33	2.22	PS3_strong (capped)
Ala1343Pro	True pathogenic	34.61	0.33	PS3_supporting
Val1390Met	True pathogenic	39.75	2.4	PS3_strong (capped)
Cys1396Gly	True pathogenic	39.72	2.39	PS3_strong (capped)
Val1428Asp	True pathogenic	39.49	2.29	PS3_strong (capped)
Ala1441Pro	True pathogenic	39.9	2.47	PS3_strong (capped)
Asn1485Asp	True pathogenic	49.26	4.71	PS3_strong (capped)
Arg1657His	True pathogenic	42.15	3.49	PS3_strong (capped)
Ser1666Phe	True pathogenic	39.24	2.18	PS3_strong (capped)
Gly1749Arg	True pathogenic	35.1	0.5	PS3_supporting
Met1780Thr	True pathogenic	49.79	4.71	PS3_strong (capped)
Ala1783Thr	True pathogenic	42.07	3.46	PS3_strong (capped)
Ala1783Val	True pathogenic	47.18	4.71	PS3_strong (capped)
Arg28His	Patient variant	28.9	-1.58	No evidence
Cys136Ser	Patient variant	30.28	-1.12	No evidence
Ser243Phe	Patient variant	53.07	4.71	PS3_strong (capped)
Val250Ile	Patient variant	26.88	-2.31	No evidence
Tyr790Phe	Patient variant	30.52	-1.04	No evidence
Val906Leu	Patient variant	38.61	1.91	PS3_strong (capped)
Met973Val	Patient variant	40.45	2.72	PS3_strong (capped)
Met1019Arg	Patient variant	42.7	3.76	PS3_strong (capped)
Trp1204Leu	Patient variant	36.78	1.15	PS3_moderate
Ile1248Thr	Patient variant	42.47	3.65	PS3_strong (capped)
Pro1526Leu	Patient variant	38.44	1.84	PS3_strong (capped)
Ser1615Phe	Patient variant	32.99	-0.23	Indeterminate
Ala1685Ser	Patient variant	37.38	1.39	PS3_strong (capped)
Arg1886Pro	Patient variant	32.41	-0.43	No evidence
Lys1911Glu	Patient variant	37.28	1.35	PS3_strong (capped)
Lys1913Asn	Patient variant	37.37	1.39	PS3_strong (capped)
